# Cortical surface area is an independent predictor of incident dementia

**DOI:** 10.64898/2026.11.13.26367749

**Authors:** Haley E. Wiskoski, Summan Zahra, Scott R. French, Juan C. Arias, Xana Waughman, Loi Do, Cris Escareno, Paola Vidana, Raza Mushtaq, Kevin Johnson, Maria Altbach, Eric M. Reiman, Fanny M. Elahi, Francesca Vitali, Edward J. Bedrick, Theodore P. Trouard, Gene E. Alexander, Craig C. Weinkauf, the Alzheimer’s Disease Neuroimaging Initiative

## Abstract

Cortical surface area (cSA) is associated with intelligence and cognition, yet structural MRI studies of neurodegeneration in Alzheimer’s disease and related dementias (ADRD) have emphasized quantification of cortical thickness (cTH) and volume, with very limited evaluation of cSA. We examined whether cSA of AD-relevant brain regions provide diagnostic, prognostic, and biological information beyond cTH and volume across 5,430 participants (3,124 cognitively unimpaired; 1,634 mild cognitive impairment [MCI]; 672 ADRD) from three aging and dementia cohorts: the National Alzheimer’s Coordinating Center, Alzheimer’s Disease Neuroimaging Initiative, and Carotids and Minds study. In cross-sectional analyses, cSA and cTH showed weak correlation, and lower cSA was independently associated with greater odds of MCI and ADRD after adjustment for cTH and covariates. Participants with both low cSA and low cTH had greater risk of MCI and ADRD compared to low cSA, cTH, or volume alone. In longitudinal models, baseline cSA predicted incident ADRD independent from cTH, and combined cSA/cTH models outperformed cSA, cTH, or volume alone for predicting incident ADRD over a mean follow-up of 4.3 years. Complementing these findings, proteomics analyses revealed distinct signatures associated with cSA compared to cTH. Overall, these findings support cSA as a clinically informative and biologically distinct dimension of AD-related cortical vulnerability.
