## Supplemental CSF proteomics results. for "Cortical surface area is an independent predictor of incident dementia"

### Sheet: DEPs
SA_proteins	SA_betas	SA_lowCI	SA_highCI	SA_p_fdr	TH_proteins	TH_betas	TH_lowCI	TH_highCI	TH_p_fdr
ADGRB2	0.127851	0.0570063	0.198696	0.0448183	ACHE	-0.233689	-0.308527	-0.158851	6.15652e-07
APLP1	0.131228	0.0603464	0.202111	0.0430135	AGFG1	-0.165858	-0.237019	-0.0946976	0.00076044
APOF	-0.134379	-0.206743	-0.062016	0.0430135	AKR1A1	-0.154599	-0.226436	-0.0827622	0.00279277
B3GALT5	0.129267	0.0580928	0.200442	0.04477	AKR1C4	0.118868	0.0467747	0.190961	0.0498746
B4GALT6	0.136995	0.0662238	0.207766	0.03919	ATP5PF	-0.209223	-0.279832	-0.138615	2.74324e-06
BAD	-0.142887	-0.214407	-0.0713667	0.035864	ATP6V1F	-0.147194	-0.218877	-0.075511	0.00533571
BAMBI	0.130612	0.0602282	0.200997	0.0430135	BOLA3	-0.128475	-0.198772	-0.0581779	0.0213671
BEX2	-0.136149	-0.209031	-0.0632675	0.0425106	C1QL2	0.136078	0.066107	0.206049	0.0102722
C1QL2	0.1289	0.0579032	0.199896	0.04477	CAB39	-0.145449	-0.21662	-0.0742774	0.00563333
C20orf202	0.128768	0.0585945	0.198942	0.0430135	CAB39L	-0.158137	-0.228083	-0.088191	0.00129629
CBLN4	0.149296	0.0789032	0.219689	0.025048	CAMK2B	-0.134418	-0.204641	-0.0641946	0.012253
CD200	0.136557	0.0661302	0.206983	0.03919	CAMLG	-0.195144	-0.266734	-0.123554	3.10486e-05
CNTN3	0.127113	0.0566762	0.19755	0.0448183	CBLN4	0.131596	0.0621297	0.201062	0.0138878
DAG1	0.14249	0.0723612	0.212619	0.035864	CD200	0.141043	0.0716932	0.210394	0.00581741
DLL1	0.155152	0.0847889	0.225515	0.025048	CD5	-0.13478	-0.207194	-0.0623663	0.0170597
DNM2	0.12731	0.0567826	0.197838	0.0448183	CDON	0.118032	0.0481292	0.187934	0.0411874
DSCAML1	0.127402	0.056231	0.198573	0.048247	CELA2A	-0.146269	-0.218001	-0.0745364	0.00573771
EPHB2	0.126346	0.0557001	0.196992	0.048247	CHCHD7	-0.126126	-0.196567	-0.0556844	0.0257242
FLRT1	0.135629	0.0650679	0.206191	0.03919	CHIT1	-0.160586	-0.23235	-0.0888213	0.00149448
FZD8	0.140925	0.070053	0.211797	0.035864	CHMP3	-0.123748	-0.196384	-0.0511121	0.0380178
HHIP	0.138558	0.0680422	0.209074	0.0381187	CHN1	-0.222116	-0.292025	-0.152207	3.41495e-07
ICOSLG	0.13655	0.0657425	0.207357	0.03919	CNRIP1	-0.137286	-0.20746	-0.0671121	0.009479
KAT2A	0.141131	0.070209	0.212053	0.035864	COLGALT1	0.126045	0.0558807	0.196209	0.0251381
KIR3DL3	0.135717	0.0644104	0.207025	0.0404343	COX5A	-0.156022	-0.227674	-0.0843705	0.00231447
KIRREL3	0.131941	0.0617246	0.202158	0.0425106	CRIP2	-0.126802	-0.202264	-0.0513402	0.0429897
LRFN2	0.160104	0.0871545	0.233053	0.025048	CRK	-0.152865	-0.224594	-0.0811367	0.00306386
LRP12	0.140461	0.0696733	0.211249	0.035864	CRKL	-0.152815	-0.223272	-0.0823579	0.00245469
LRP2	0.130678	0.0595975	0.201758	0.0430135	CSRP2	-0.118621	-0.189368	-0.0478751	0.0433538
LRP6	0.137452	0.0661339	0.20877	0.03919	CSTB	-0.133949	-0.208782	-0.0591152	0.0257242
LRTM2	0.133663	0.062677	0.204649	0.0425106	DCC	0.130095	0.0604723	0.199718	0.0162893
MAD2L1BP	0.126879	0.0555888	0.198169	0.0499459	DLG2	-0.165032	-0.234221	-0.0958431	0.000486975
MDGA2	0.133184	0.0617497	0.204618	0.0425106	DLG4	-0.177172	-0.24907	-0.105273	0.000258482
MET	0.153531	0.0826138	0.224449	0.025048	EFHD2	-0.144701	-0.214635	-0.0747671	0.00480068
MICOS10	0.134903	0.0626385	0.207167	0.0425106	EIF1AD	-0.163584	-0.233461	-0.0937062	0.000718478
NCAM1	0.1342	0.0637806	0.204619	0.0404343	EIF4B	-0.206083	-0.276753	-0.135413	4.23993e-06
NECTIN1	0.142501	0.0723002	0.212702	0.035864	EIF4G2	-0.188529	-0.261986	-0.115073	0.000116787
NKIRAS1	0.139714	0.0672981	0.21213	0.03919	ELAVL2	-0.183383	-0.252392	-0.114374	5.631e-05
NPTX2	0.151258	0.0809962	0.221521	0.025048	EPHA5	0.116452	0.0464431	0.18646	0.0466721
NPTXR	0.16765	0.0964928	0.238806	0.025048	EPN1	-0.123693	-0.193759	-0.0536256	0.0293408
NRG3	0.131909	0.0611484	0.202669	0.0425106	ERP44	-0.124607	-0.199722	-0.0494912	0.0473064
PCDH9	0.124462	0.05454	0.194384	0.0499459	FABP3	-0.139548	-0.211926	-0.0671691	0.0113087
PCSK1	0.138839	0.0682581	0.209419	0.0381187	FKBP1A	-0.161	-0.233484	-0.0885152	0.00163679
PCSK2	0.142011	0.0709287	0.213093	0.035864	GAGE2D	-0.149649	-0.219569	-0.0797297	0.0029541
PLA2G12A	0.141488	0.0681122	0.214864	0.03919	GARS1	-0.239964	-0.310432	-0.169496	2.78188e-08
PLEKHB1	0.131624	0.0614212	0.201827	0.0425106	GDI1	-0.130279	-0.199842	-0.0607156	0.0159166
PLXNA1	0.14474	0.0738496	0.21563	0.035864	GFAP	-0.187724	-0.260185	-0.115263	9.7216e-05
PLXNA4	0.128951	0.0584289	0.199473	0.043538	GPI	-0.276457	-0.344107	-0.208808	7.77425e-12
PLXND1	0.128303	0.0577474	0.198859	0.04477	GRIA4	0.119793	0.0505475	0.189039	0.0337129
PPP1R2	0.148656	0.0783796	0.218932	0.025048	GUK1	-0.214387	-0.286329	-0.142444	2.37161e-06
PTPRJ	0.141035	0.0710327	0.211038	0.035864	HAGH	-0.137186	-0.207916	-0.0664568	0.0106006
RSPO3	0.12945	0.0589648	0.199934	0.0430135	HOMER1	-0.281938	-0.349509	-0.214367	3.02082e-12
RTN4RL1	0.132184	0.0604352	0.203933	0.0430135	HYKK	0.124689	0.0538341	0.195543	0.0298744
SEZ6L	0.129092	0.0582723	0.199912	0.0446316	ICAM5	0.120939	0.0512326	0.190645	0.033532
SPARCL1	0.127196	0.0561404	0.198252	0.048247	IGBP1	-0.173104	-0.244792	-0.101415	0.000406746
SPATC1L	0.138566	0.0670478	0.210084	0.03919	IGFBP5	-0.130352	-0.205513	-0.0551898	0.033532
SRXN1	0.150079	0.0795842	0.220574	0.025048	IRF1	0.176136	0.105118	0.247154	0.000233469
STAU1	0.129381	0.0578197	0.200943	0.0448183	ITGA1_ITGB1	-0.154351	-0.22639	-0.0823119	0.0029541
SUOX	0.147863	0.0777127	0.218012	0.025048	KCTD2	0.121773	0.0510951	0.192451	0.0347364
TCEAL3	-0.135812	-0.20869	-0.0629346	0.0425106	KMT2C	0.121069	0.0508444	0.191294	0.0347364
TMEFF1	0.129735	0.059321	0.200149	0.0430135	LACTB2	-0.163716	-0.23666	-0.090771	0.00144814
TMEM106B	0.140473	0.0701613	0.210785	0.035864	LIN7A	-0.178319	-0.248953	-0.107685	0.000159741
TNFRSF10D	-0.142684	-0.217191	-0.0681773	0.03919	LIN7B	-0.20398	-0.273151	-0.134809	3.01898e-06
TNFRSF14	0.132369	0.0613427	0.203396	0.0425106	LINGO1	0.146215	0.0761207	0.216309	0.00423609
TYRO3	0.128768	0.0584048	0.199131	0.043538	LINGO3	0.138123	0.0664567	0.209789	0.0113087
VAMP2	0.137353	0.0640099	0.210696	0.0425106	LRFN2	0.153505	0.0816791	0.22533	0.0029541
VTI1A	0.133073	0.0608658	0.20528	0.0430135	LRFN3	0.12481	0.0523318	0.197288	0.0347364
WBP2	0.138051	0.0660466	0.210055	0.03919	LRRFIP2	-0.144262	-0.216908	-0.0716163	0.00792222
					LRTM2	0.125262	0.0553895	0.195135	0.0256066
					MAP1LC3A	-0.158233	-0.228832	-0.0876334	0.00146176
					MAP4K1	-0.162487	-0.239742	-0.0852315	0.00377014
					MAPRE3	-0.21702	-0.286428	-0.147612	5.80729e-07
					MGAT4B	0.119981	0.050127	0.189835	0.0353816
					MMP10	-0.269527	-0.339172	-0.199883	1.01243e-10
					NCKIPSD	-0.186969	-0.256441	-0.117498	4.12226e-05
					NEFH	-0.357166	-0.430465	-0.283868	1.37404e-16
					NEFL	-0.300211	-0.375593	-0.22483	2.8616e-11
					NEGR1	0.127182	0.0575382	0.196826	0.021397
					NETO1	0.143152	0.0716546	0.214649	0.00709943
					NFIA	-0.140356	-0.214	-0.0667116	0.0128355
					NME1	-0.119492	-0.189889	-0.0490956	0.0394696
					NPTX1	0.122948	0.0525767	0.193319	0.0317665
					NPTX2	0.177345	0.108358	0.246332	0.0001152
					NPTXR	0.209588	0.140121	0.279055	1.67194e-06
					NRCAM	0.13013	0.0606946	0.199565	0.0159059
					NSFL1C	-0.128028	-0.198518	-0.057537	0.022468
					NT5DC3	-0.125176	-0.194343	-0.056009	0.0231654
					NTNG1	0.126987	0.0568539	0.19712	0.0231654
					NUDC	-0.147913	-0.219449	-0.0763777	0.00480068
					NUDT2	-0.138761	-0.209125	-0.0683977	0.00864167
					PAFAH1B2	-0.195756	-0.272528	-0.118983	0.000127207
					PCBD1	-0.129043	-0.202543	-0.0555429	0.0305447
					PCNP	-0.146838	-0.221621	-0.0720555	0.00917505
					PCSK2	0.158402	0.0885806	0.228223	0.00122954
					PDCD5	-0.16855	-0.238581	-0.0985191	0.000415358
					PDE1B	-0.160584	-0.23043	-0.0907385	0.000971651
					PDHX	-0.158942	-0.230153	-0.087732	0.00154142
					PDLIM4	-0.139276	-0.211991	-0.0665611	0.012253
					PEA15	-0.168921	-0.239075	-0.0987666	0.000415358
					PEBP1	-0.165272	-0.236067	-0.0944781	0.000746157
					PEX14	-0.118599	-0.190511	-0.0466875	0.0498746
					PFDN2	-0.212652	-0.282251	-0.143053	1.13922e-06
					PFDN4	-0.229804	-0.29996	-0.159648	1.20741e-07
					PHPT1	-0.119703	-0.191868	-0.0475389	0.0473064
					PHYHIPL	-0.118346	-0.188178	-0.0485143	0.0399444
					PIANP	0.121525	0.0519	0.191151	0.0319229
					PIN1	-0.162844	-0.233931	-0.0917563	0.00103247
					PLCD1	-0.131351	-0.202765	-0.0599373	0.0199223
					PLXNA4	0.12052	0.0508894	0.190151	0.0337129
					PPIA	-0.133843	-0.203802	-0.0638848	0.012253
					PPIL1	-0.172057	-0.241626	-0.102489	0.000243255
					PPP1R1A	-0.158309	-0.229725	-0.0868923	0.00167582
					PPP3CA_PPP3R1	-0.176984	-0.246064	-0.107904	0.000118694
					PPP3R1	-0.149435	-0.219661	-0.0792087	0.00310506
					PRSS1	-0.147092	-0.21915	-0.075034	0.00567949
					PRSS2	-0.128419	-0.200755	-0.0560823	0.0279515
					PSMA4	-0.157874	-0.228725	-0.0870219	0.00156677
					PSMB5	-0.122229	-0.194435	-0.050023	0.0402793
					PTPA	-0.191707	-0.264169	-0.119246	5.78489e-05
					PTPRR	0.143062	0.0731619	0.212962	0.00556251
					PUDP	-0.141505	-0.226821	-0.0561891	0.0473064
					RAB24	0.12263	0.0525479	0.192712	0.0313856
					RAET1L	0.12764	0.0558642	0.199416	0.0275449
					RBFOX2	-0.14436	-0.21523	-0.0734902	0.00574225
					RDX	-0.125661	-0.198147	-0.0531751	0.033532
					RGMB	0.116271	0.0464709	0.18607	0.0464546
					RNASE13	0.127259	0.0549772	0.199541	0.0298744
					ROBO1	0.116426	0.0473148	0.185538	0.0420565
					ROBO2	0.116432	0.0470905	0.185773	0.0429897
					RSPO3	0.119543	0.049839	0.189248	0.0357917
					RTN4R	0.140236	0.0707741	0.209699	0.00634518
					RTN4RL1	0.157809	0.0875968	0.228021	0.00143076
					S100A13	0.121729	0.0504303	0.193029	0.037278
					S100A16	-0.125236	-0.197099	-0.0533723	0.0323781
					SCGN	-0.191206	-0.26702	-0.115393	0.000159837
					SERPINB2	0.177008	0.107683	0.246333	0.000126079
					SHANK1	-0.123366	-0.193174	-0.0535578	0.0291828
					SHANK3	-0.141725	-0.211529	-0.0719213	0.00585179
					SIGLEC7	-0.137665	-0.208013	-0.0673169	0.009479
					SIRT5	-0.124029	-0.194716	-0.0533417	0.0305791
					SLITRK1	0.115341	0.045777	0.184905	0.0473064
					SMOC1	-0.160523	-0.229495	-0.0915514	0.000766522
					SMURF1	-0.123152	-0.19307	-0.0532329	0.0298744
					STMN1	-0.126225	-0.196069	-0.0563808	0.0234065
					STMN2	-0.149084	-0.218821	-0.0793466	0.0029541
					TATDN1	-0.13343	-0.206538	-0.0603217	0.0214792
					TCEAL3	-0.272603	-0.34219	-0.203016	6.06311e-11
					TCEAL5	-0.264335	-0.333286	-0.195384	1.4413e-10
					THY1	0.13406	0.0589402	0.20918	0.0265485
					TMEM132B	0.119205	0.0498401	0.18857	0.0353666
					TMOD2	-0.24621	-0.313796	-0.178624	1.49968e-09
					TMOD3	-0.207722	-0.27725	-0.138194	2.21733e-06
					TPPP2	-0.132057	-0.204664	-0.0594506	0.022216
					TPT1	-0.140081	-0.21014	-0.0700222	0.00717134
					TREM1	-0.14696	-0.221193	-0.0727272	0.00822569
					TSTD1	-0.181931	-0.250661	-0.113201	5.78489e-05
					TTC9	-0.148898	-0.2183	-0.0794962	0.00291168
					UBE2H	-0.153062	-0.225682	-0.0804422	0.00363217
					UBXN4	-0.12233	-0.193867	-0.0507944	0.0368403
					ULBP2	0.126489	0.0551849	0.197794	0.0279977
					UMOD	-0.133278	-0.204301	-0.0622542	0.0157608
					VCPIP1	-0.117099	-0.186848	-0.0473497	0.0429897
					VPS4A	-0.166014	-0.235529	-0.0964987	0.000485222
					VSNL1	-0.120052	-0.189749	-0.050355	0.0347364
					WIF1	0.140038	0.0674507	0.212625	0.0113087
					YWHAB	-0.256192	-0.324984	-0.187401	5.72921e-10
					YWHAE	-0.223636	-0.292404	-0.154868	1.48124e-07
					YWHAG	-0.316472	-0.383928	-0.249015	1.34691e-15
					YWHAH	-0.186481	-0.256792	-0.11617	5.73262e-05
					YWHAZ	-0.25166	-0.320845	-0.182475	1.49968e-09

### Sheet: GO BP Pathways
SA_Enrichment_FDR	SA_nGenes	SA_Pathway_Genes	SA_Fold_Enrichment	SA_Pathway_Name	SA_URL	SA_Genes_in_Pathway
0.000370347	12	442	6.41215	GO:0030900 Forebrain development	https://amigo.geneontology.org/amigo/term/GO:0030900	LRP2/TYRO3/APLP1/KAT2A/PLXNA1/EPHB2/KIRREL3/PCSK1/PCDH9/NRG3/RTN4RL1/PLXNA4
0.00593708	12	475	4.62649	GO:0007409 Axonogenesis	https://amigo.geneontology.org/amigo/term/GO:0007409	PLXND1/APLP1/PLXNA1/EPHB2/LRTM2/DAG1/DSCAML1/PLXNA4/NECTIN1/B4GALT6/DNM2/NCAM1
0.0258274	3	31	34.2649	GO:0021602 Cranial nerve morphogenesis	https://amigo.geneontology.org/amigo/term/GO:0021602	PLXNA1/EPHB2/PLXNA4
0.0258274	5	50	11.7145	GO:0071526 Semaphorin-plexin signaling pathway	https://amigo.geneontology.org/amigo/term/GO:0071526	MET/PLXND1/PLXNA1/PLXNA4/NCAM1
0.0307502	3	13	30.4577	GO:0071679 Commissural neuron axon guidance	https://amigo.geneontology.org/amigo/term/GO:0071679	EPHB2/DAG1/NCAM1
0.0359017	6	212	7.21367	GO:0021953 Central nervous system neuron differentiation	https://amigo.geneontology.org/amigo/term/GO:0021953	PLXNA1/B4GALT6/EPHB2/PLXNA4/MDGA2/LRP6
0.0359017	8	245	5.11178	GO:0097485 Neuron projection guidance	https://amigo.geneontology.org/amigo/term/GO:0097485	EPHB2/LRTM2/DAG1/DSCAML1/NECTIN1/PLXNA1/PLXNA4/NCAM1
0.0433167	8	276	4.80911	GO:0007416 Synapse assembly	https://amigo.geneontology.org/amigo/term/GO:0007416	KIRREL3/PLXND1/CBLN4/NECTIN1/EPHB2/C1QL2/LRTM2/NRG3
TH_Enrichment_FDR	TH_nGenes	TH_Pathway_Genes	TH_Fold_Enrichment	TH_Pathway_Name	TH_URL	TH_Genes_in_Pathway
0.0476612	2	12	36.8855	GO:0014733 Regulation of skeletal muscle adaptation	https://amigo.geneontology.org/amigo/term/GO:0014733	IGFBP5/CAMK2B
0.0470128	3	15	15.8081	GO:0035865 Cellular response to potassium ion	https://amigo.geneontology.org/amigo/term/GO:0035865	DLG4/NPTX1/DLG2
0.0470128	4	30	10.5387	GO:0000413 Protein peptidyl-prolyl isomerization	https://amigo.geneontology.org/amigo/term/GO:0000413	FKBP1A/PIN1/PPIL1/PPIA
0.0470128	4	26	9.83614	GO:0090128 Regulation of synapse maturation	https://amigo.geneontology.org/amigo/term/GO:0090128	YWHAZ/C1QL2/NEFL/CAMK2B
0.0476612	4	25	9.22139	GO:0048169 Regulation of long-term neuronal synaptic plasticity	https://amigo.geneontology.org/amigo/term/GO:0048169	DLG4/NETO1/SHANK3/CAMK2B
0.00941758	6	41	8.85253	GO:0060074 Synapse maturation	https://amigo.geneontology.org/amigo/term/GO:0060074	YWHAZ/C1QL2/SHANK1/NFIA/NEFL/CAMK2B
0.0374471	5	58	8.38308	GO:0035176 Social behavior	https://amigo.geneontology.org/amigo/term/GO:0035176	DLG4/PIANP/SHANK1/NEGR1/SHANK3
0.0470128	5	60	7.68449	GO:0051703 Biological process involved in intraspecies interaction between organisms	https://amigo.geneontology.org/amigo/term/GO:0051703	DLG4/PIANP/SHANK1/NEGR1/SHANK3
0.0470128	5	56	7.37711	GO:0050885 Neuromuscular process controlling balance	https://amigo.geneontology.org/amigo/term/GO:0050885	RBFOX2/DLG4/SHANK1/SHANK3/NEFL
0.0351423	6	99	6.70646	GO:0021766 Hippocampus development	https://amigo.geneontology.org/amigo/term/GO:0021766	CRKL/YWHAE/PIANP/CRK/NEFL/EPHA5
0.00668391	8	83	6.55743	GO:0050772 Positive regulation of axonogenesis	https://amigo.geneontology.org/amigo/term/GO:0050772	PLXNA4/ROBO1/ROBO2/EIF4G2/SMURF1/GDI1/NEFL/SLITRK1
0.0470128	6	97	5.98144	GO:0021954 Central nervous system neuron development	https://amigo.geneontology.org/amigo/term/GO:0021954	ROBO1/CRKL/CRK/DCC/PLXNA4/ROBO2
0.0470128	6	91	5.6747	GO:0008306 Associative learning	https://amigo.geneontology.org/amigo/term/GO:0008306	NPTX2/PDE1B/PIANP/SHANK1/NETO1/SHANK3
0.0470128	6	62	5.53283	GO:0043113 Receptor clustering	https://amigo.geneontology.org/amigo/term/GO:0043113	DLG4/DLG2/CRKL/CRK/SHANK3/THY1
0.0470128	6	62	5.53283	GO:0099084 Postsynaptic specialization organization	https://amigo.geneontology.org/amigo/term/GO:0099084	CRKL/C1QL2/SHANK1/CRK/NPTX1/SHANK3
0.0438668	7	97	5.26936	GO:0035418 Protein localization to synapse	https://amigo.geneontology.org/amigo/term/GO:0035418	DLG4/C1QL2/HOMER1/SHANK1/NETO1/NPTX1/DLG2
0.00162591	12	152	5.20737	GO:0050770 Regulation of axonogenesis	https://amigo.geneontology.org/amigo/term/GO:0050770	PLXNA4/ROBO1/ROBO2/RTN4R/EIF4G2/CHN1/SMURF1/GDI1/NEFL/SLITRK1/THY1/DCC
0.0470128	7	91	4.78146	GO:0099068 Postsynapse assembly	https://amigo.geneontology.org/amigo/term/GO:0099068	RTN4R/CRKL/C1QL2/CRK/NPTX1/NCKIPSD/SHANK3
0.0210091	9	174	4.67563	GO:1902904 Negative regulation of supramolecular fiber organization	https://amigo.geneontology.org/amigo/term/GO:1902904	PFDN4/STMN2/PFDN2/STMN1/TMOD2/RDX/TMOD3/SHANK1/SHANK3
0.00324811	13	301	4.3592	GO:0021537 Telencephalon development	https://amigo.geneontology.org/amigo/term/GO:0021537	ROBO1/RTN4R/CDON/CRKL/YWHAE/PIANP/CRK/RTN4RL1/PLXNA4/SHANK3/NEFL/EPHA5/ROBO2
0.0470128	8	214	4.27658	GO:0021543 Pallium development	https://amigo.geneontology.org/amigo/term/GO:0021543	ROBO1/CDON/CRKL/YWHAE/PIANP/CRK/NEFL/EPHA5
0.00162591	15	256	4.25602	GO:0099173 Postsynapse organization	https://amigo.geneontology.org/amigo/term/GO:0099173	DLG4/RTN4R/NRCAM/CRKL/NEFH/C1QL2/HOMER1/LRFN2/SHANK1/CRK/NPTX1/NCKIPSD/SHANK3/NEFL/CAMK2B
0.00162591	16	276	3.88269	GO:0007416 Synapse assembly	https://amigo.geneontology.org/amigo/term/GO:0007416	SLITRK1/RTN4R/CBLN4/CRKL/ICAM5/LRFN3/C1QL2/LRTM2/CRK/NPTX1/NEGR1/NCKIPSD/SHANK3/ROBO2/ACHE/NRCAM
0.0470128	9	190	3.81575	GO:0008361 Regulation of cell size	https://amigo.geneontology.org/amigo/term/GO:0008361	RTN4R/EIF4G2/SMURF1/GDI1/PLXNA4/SHANK3/RDX/NRCAM/DCC
2.87978e-05	24	458	3.78313	GO:0010975 Regulation of neuron projection development	https://amigo.geneontology.org/amigo/term/GO:0010975	PLXNA4/STMN2/ROBO1/ROBO2/RTN4R/NRCAM/CRKL/EIF4G2/YWHAH/CHN1/GFAP/THY1/NTNG1/CRK/NEGR1/RTN4RL1/SMURF1/GDI1/NCKIPSD/SHANK3/NEFL/SLITRK1/CAMK2B/DCC
0.0329608	12	257	3.40482	GO:0050769 Positive regulation of neurogenesis	https://amigo.geneontology.org/amigo/term/GO:0050769	PLXNA4/ROBO1/ROBO2/CDON/EIF4G2/GFAP/SMURF1/GDI1/SHANK3/NEFL/SLITRK1/CAMK2B
0.0476612	10	255	3.35323	GO:0016358 Dendrite development	https://amigo.geneontology.org/amigo/term/GO:0016358	CRKL/RBFOX2/EIF4G2/YWHAH/DLG4/SHANK1/CRK/SHANK3/CAMK2B/DCC
0.00668391	16	323	3.29703	GO:0050807 Regulation of synapse organization	https://amigo.geneontology.org/amigo/term/GO:0050807	SLITRK1/YWHAZ/RTN4R/NRCAM/ICAM5/LRFN3/C1QL2/LRFN2/LRTM2/NEGR1/NCKIPSD/SHANK3/NEFL/CAMK2B/HOMER1/ROBO2
0.00682369	16	330	3.2606	GO:0050803 Regulation of synapse structure or activity	https://amigo.geneontology.org/amigo/term/GO:0050803	SLITRK1/YWHAZ/RTN4R/NRCAM/ICAM5/LRFN3/C1QL2/LRFN2/LRTM2/NEGR1/NCKIPSD/SHANK3/NEFL/CAMK2B/HOMER1/ROBO2
0.0147842	16	396	3.01106	GO:0050767 Regulation of neurogenesis	https://amigo.geneontology.org/amigo/term/GO:0050767	PLXNA4/ROBO1/ROBO2/RTN4R/CDON/EIF4G2/YWHAH/GFAP/SMURF1/GDI1/SHANK3/NEFL/SLITRK1/CAMK2B/THY1/DCC
0.00668391	19	475	2.94464	GO:0007409 Axonogenesis	https://amigo.geneontology.org/amigo/term/GO:0007409	NRCAM/EPHA5/LRTM2/NPTX1/SLITRK1/DCC/PLXNA4/ROBO1/ROBO2/RTN4R/NEFH/EIF4G2/STMN1/CHN1/NTNG1/SMURF1/GDI1/NEFL/THY1
0.0470128	13	379	2.87133	GO:0032535 Regulation of cellular component size	https://amigo.geneontology.org/amigo/term/GO:0032535	RTN4R/EIF4G2/CHMP3/TMOD2/RDX/TMOD3/SMURF1/GDI1/PLXNA4/SHANK3/NEFL/NRCAM/DCC
0.0470128	13	310	2.85424	GO:0051962 Positive regulation of nervous system development	https://amigo.geneontology.org/amigo/term/GO:0051962	SLITRK1/PLXNA4/ROBO1/ROBO2/CDON/EIF4G2/GFAP/LRTM2/SMURF1/GDI1/SHANK3/NEFL/CAMK2B
0.0476612	13	442	2.80416	GO:0030900 Forebrain development	https://amigo.geneontology.org/amigo/term/GO:0030900	ROBO1/RTN4R/CDON/CRKL/YWHAE/PIANP/CRK/RTN4RL1/PLXNA4/SHANK3/NEFL/EPHA5/ROBO2
0.0457355	17	478	2.53868	GO:0051960 Regulation of nervous system development	https://amigo.geneontology.org/amigo/term/GO:0051960	SLITRK1/PLXNA4/ROBO1/ROBO2/RTN4R/CDON/EIF4G2/YWHAH/GFAP/LRTM2/SMURF1/GDI1/SHANK3/NEFL/CAMK2B/THY1/DCC

### Sheet: GO MF Pathways
SA_Enrichment_FDR	SA_nGenes	SA_Pathway_Genes	SA_Fold_Enrichment	SA_Pathway_Name	SA_URL	SA_Genes_in_Pathway
0.000645066	4	14	33.2266	GO:0017154/Semaphorin/receptor/activity/	https:/amigo.geneontology.org/amigo/term/GO:0017154	PLXND1/PLXNA1/PLXNA4/MET
0.0163988	5	96	8.15832	GO:0001618/Virus/receptor/activity/	https:/amigo.geneontology.org/amigo/term/GO:0001618	TYRO3/DAG1/NECTIN1/NCAM1/TNFRSF14
0.0163988	3	16	19.58	GO:0005041/Low-density/lipoprotein/particle/receptor/activity/	https:/amigo.geneontology.org/amigo/term/GO:0005041	LRP6/LRP12/LRP2
0.0163988	3	19	18.2746	GO:0030228/Lipoprotein/particle/receptor/activity/	https:/amigo.geneontology.org/amigo/term/GO:0030228	LRP6/LRP12/LRP2
0.0163988	5	97	8.01519	GO:0140272/Exogenous/protein/binding/	https:/amigo.geneontology.org/amigo/term/GO:0140272	TYRO3/DAG1/NECTIN1/NCAM1/TNFRSF14
0.0437869	3	41	12.46	GO:0005109/Frizzled/binding/	https:/amigo.geneontology.org/amigo/term/GO:0005109	BAMBI/RSPO3/LRP6
0.121364	4	168	5.62296	GO:0019903/Protein/phosphatase/binding/	https:/amigo.geneontology.org/amigo/term/GO:0019903	BAD/KAT2A/STAU1/MET
0.143305	2	17	15.2289	GO:0042813/Wnt/receptor/activity/	https:/amigo.geneontology.org/amigo/term/GO:0042813	LRP6/FZD8
TH_Enrichment_FDR	TH_nGenes	TH_Pathway_Genes	TH_Fold_Enrichment	TH_Pathway_Name	TH_URL	TH_Genes_in_Pathway
0.000380953	4	11	29.5084	GO:0050815 Phosphoserine residue binding	https://amigo.geneontology.org/amigo/term/GO:0050815	YWHAE/PIN1/YWHAZ/YWHAB
0.000380953	5	25	20.492	GO:0099186 Structural constituent of postsynapse	https://amigo.geneontology.org/amigo/term/GO:0099186	NEFH/NEFL/HOMER1/SHANK1/SHANK3
0.000380953	5	29	18.4428	GO:0098918 Structural constituent of synapse	https://amigo.geneontology.org/amigo/term/GO:0098918	NEFH/NEFL/HOMER1/SHANK1/SHANK3
0.0232008	3	12	15.8081	GO:0070697 Activin receptor binding	https://amigo.geneontology.org/amigo/term/GO:0070697	WIF1/FKBP1A/SMURF1
0.00243894	5	31	12.2952	GO:0035255 Ionotropic glutamate receptor binding	https://amigo.geneontology.org/amigo/term/GO:0035255	DLG4/DLG2/SHANK1/NETO1/SHANK3
0.197029	2	11	12.2952	GO:0032794 Gtpase activating protein binding	https://amigo.geneontology.org/amigo/term/GO:0032794	PIN1/PLCD1
0.0624182	3	24	11.0657	GO:0016018 Cyclosporin a binding	https://amigo.geneontology.org/amigo/term/GO:0016018	PPIA/PPIL1/PPP3R1
0.00243894	6	53	9.22139	GO:0035254 Glutamate receptor binding	https://amigo.geneontology.org/amigo/term/GO:0035254	DLG4/DLG2/HOMER1/SHANK1/NETO1/SHANK3

### Sheet: GO CC Pathways
SA_Enrichment_FDR	SA_nGenes	SA_Pathway_Genes	SA_Fold_Enrichment	SA_Pathway_Name	SA_URL	SA_Genes_in_Pathway
0.0195962	3	14	24.9199	GO:0002116 Semaphorin receptor complex	https://amigo.geneontology.org/amigo/term/GO:0002116	PLXND1 PLXNA1 PLXNA4
0.0195962	4	49	13.0533	GO:0098686 Hippocampal mossy fiber to ca3 synapse	https://amigo.geneontology.org/amigo/term/GO:0098686	NECTIN1 EPHB2 C1QL2 VTI1A
TH_Enrichment_FDR	TH_nGenes	TH_Pathway_Genes	TH_Fold_Enrichment	TH_Pathway_Name	TH_URL	TH_Genes_in_Pathway
5.74109e-06	21	426	4.1645	GO:0098984 Neuron to neuron synapse	https://amigo.geneontology.org/amigo/term/GO:0098984	DLG4 DLG2 HOMER1 GRIA4 LRFN2 SHANK1 NETO1 SLITRK1 NRCAM NEFH LIN7B LIN7A LRFN3 YWHAH C1QL2 YWHAZ NEGR1 DCC PPP3R1 PLXNA4 SHANK3
7.68551e-06	19	388	4.32608	GO:0032279 Asymmetric synapse	https://amigo.geneontology.org/amigo/term/GO:0032279	DLG4 DLG2 HOMER1 GRIA4 LRFN2 SHANK1 NETO1 SLITRK1 NRCAM NEFH LIN7B LIN7A LRFN3 YWHAH C1QL2 NEGR1 DCC PLXNA4 SHANK3
2.39046e-05	11	127	7.11826	GO:0098839 Postsynaptic density membrane	https://amigo.geneontology.org/amigo/term/GO:0098839	DLG4 DLG2 GRIA4 LRFN2 SLITRK1 NRCAM LIN7B LIN7A LRFN3 NETO1 DCC
6.26406e-05	8	72	9.51885	GO:0060076 Excitatory synapse	https://amigo.geneontology.org/amigo/term/GO:0060076	YWHAH DLG4 C1QL2 HOMER1 SHANK1 NETO1 PPP3R1 PLXNA4
6.26406e-05	11	160	6.24217	GO:0099634 Postsynaptic specialization membrane	https://amigo.geneontology.org/amigo/term/GO:0099634	DLG4 DLG2 GRIA4 LRFN2 SLITRK1 NRCAM LIN7B LIN7A LRFN3 NETO1 DCC
0.000124432	14	339	4.41365	GO:0045211 Postsynaptic membrane	https://amigo.geneontology.org/amigo/term/GO:0045211	DLG4 DLG2 GRIA4 LRFN2 SHANK1 SLITRK1 NRCAM CRKL LIN7B LIN7A LRFN3 NETO1 DCC PDLIM4
0.000134576	16	372	3.83226	GO:0014069 Postsynaptic density	https://amigo.geneontology.org/amigo/term/GO:0014069	DLG4 DLG2 HOMER1 GRIA4 LRFN2 SHANK1 NETO1 SLITRK1 NRCAM NEFH LIN7B LIN7A LRFN3 NEGR1 DCC SHANK3
0.000228504	16	411	3.64302	GO:0099572 Postsynaptic specialization	https://amigo.geneontology.org/amigo/term/GO:0099572	DLG4 DLG2 HOMER1 GRIA4 LRFN2 SHANK1 NETO1 SLITRK1 NRCAM NEFH LIN7B LIN7A LRFN3 NEGR1 DCC SHANK3
0.00124358	15	474	3.31307	GO:0097060 Synaptic membrane	https://amigo.geneontology.org/amigo/term/GO:0097060	LRFN3 DLG4 DLG2 GRIA4 LRFN2 SHANK1 SLITRK1 NRCAM CRKL LIN7B LIN7A NTNG1 NETO1 DCC PDLIM4
0.00407991	8	106	5.08766	GO:0098685 Schaffer collateral-ca1 synapse	https://amigo.geneontology.org/amigo/term/GO:0098685	NEFH LRFN2 SHANK1 NTNG1 NETO1 DCC PPP3R1 NEFL
0.010456	6	83	5.98144	GO:0031594 Neuromuscular junction	https://amigo.geneontology.org/amigo/term/GO:0031594	DLG4 DLG2 ACHE CRKL CRK NEFL
0.0120439	4	27	9.83614	GO:0043083 Synaptic cleft	https://amigo.geneontology.org/amigo/term/GO:0043083	CBLN4 ACHE C1QL2 NPTX1
0.0120439	5	78	7.09337	GO:0044304 Main axon	https://amigo.geneontology.org/amigo/term/GO:0044304	DLG4 NRCAM DLG2 THY1 ROBO2
0.0364924	8	199	3.51291	GO:0005912 Adherens junction	https://amigo.geneontology.org/amigo/term/GO:0005912	EIF4G2 TMOD3 LIN7B LIN7A PDLIM4 RDX DLG4 DLG2

### Sheet: Reactome
SA_Enrichment_FDR	SA_nGenes	SA_Pathway_Genes	SA_Fold_Enrichment	SA_Pathway_Name	SA_URL	SA_Genes_in_Pathway
0.0453953	3	25	24.9199	R-HSA-264876 Insulin processing	https://reactome.org/PathwayBrowser/#/R-HSA-264876	PCSK2 PCSK1 VAMP2
0.0453953	3	19	21.0861	R-HSA-416700 Other semaphorin interactions	https://reactome.org/PathwayBrowser/#/R-HSA-416700	PLXNA4 PLXNA1 PLXND1
TH_Enrichment_FDR	TH_nGenes	TH_Pathway_Genes	TH_Fold_Enrichment	TH_Pathway_Name	TH_URL	TH_Genes_in_Pathway
7.34305e-05	6	42	20.1194	R-HSA-9609736 Assembly and cell surface presentation of NMDA receptors	https://reactome.org/PathwayBrowser/#/R-HSA-9609736	LIN7A NEFL DLG4 CAMK2B DLG2 LIN7B
0.000130815	10	86	7.23246	R-HSA-6794362 Protein-protein interactions at synapses	https://reactome.org/PathwayBrowser/#/R-HSA-6794362	LIN7A GRIA4 DLG4 DLG2 HOMER1 SLITRK1 LRFN3 LIN7B LRFN2 SHANK1
0.000130815	5	19	23.0535	R-HSA-438066 Unblocking of NMDA receptors glutamate binding and activation	https://reactome.org/PathwayBrowser/#/R-HSA-438066	NEFL GRIA4 DLG4 CAMK2B DLG2
0.00111827	7	87	8.60663	R-HSA-442755 Activation of NMDA receptors and postsynaptic events	https://reactome.org/PathwayBrowser/#/R-HSA-442755	LIN7A NEFL GRIA4 DLG4 CAMK2B DLG2 LIN7B
0.00111827	5	15	15.369	R-HSA-111447 Activation of BAD and translocation to mitochondria	https://reactome.org/PathwayBrowser/#/R-HSA-111447	YWHAB YWHAG PPP3R1 YWHAZ YWHAH
0.00128162	13	396	4.06366	R-HSA-112316 Neuronal System	https://reactome.org/PathwayBrowser/#/R-HSA-112316	LIN7A NEFL ACHE GRIA4 DLG4 CAMK2B DLG2 HOMER1 SLITRK1 LRFN3 LIN7B LRFN2 SHANK1
0.00205235	4	17	18.4428	R-HSA-442982 Ras activation upon Ca2+ influx through NMDA receptor	https://reactome.org/PathwayBrowser/#/R-HSA-442982	NEFL DLG4 CAMK2B DLG2
0.00205235	4	21	18.4428	R-HSA-8849932 Synaptic adhesion-like molecules	https://reactome.org/PathwayBrowser/#/R-HSA-8849932	GRIA4 DLG4 LRFN3 LRFN2
0.00241082	5	41	11.5267	R-HSA-165159 MTOR signalling	https://reactome.org/PathwayBrowser/#/R-HSA-165159	EIF4B YWHAB FKBP1A CAB39L CAB39
0.00241082	4	13	16.3936	R-HSA-75035 Chk1/Chk2Cds1 mediated inactivation of Cyclin B:Cdk1 complex	https://reactome.org/PathwayBrowser/#/R-HSA-75035	YWHAB YWHAG YWHAZ YWHAH
0.00241082	4	20	16.3936	R-HSA-9620244 Long-term potentiation	https://reactome.org/PathwayBrowser/#/R-HSA-9620244	NEFL DLG4 CAMK2B DLG2
0.00241082	4	12	16.3936	R-HSA-9755779 SARS-CoV-2 targets host intracellular signalling and regulatory pathways	https://reactome.org/PathwayBrowser/#/R-HSA-9755779	YWHAB YWHAG YWHAZ YWHAH
0.00314661	5	29	10.246	R-HSA-114452 Activation of BH3-only proteins	https://reactome.org/PathwayBrowser/#/R-HSA-114452	YWHAB YWHAG PPP3R1 YWHAZ YWHAH
0.00314661	4	19	14.7542	R-HSA-9617324 Negative regulation of NMDA receptor-mediated neuronal transmission	https://reactome.org/PathwayBrowser/#/R-HSA-9617324	NEFL DLG4 CAMK2B DLG2
0.00314661	4	15	14.7542	R-HSA-9735871 SARS-CoV-1 targets host intracellular signalling and regulatory pathways	https://reactome.org/PathwayBrowser/#/R-HSA-9735871	YWHAB YWHAG YWHAZ YWHAH
0.00669954	6	88	6.70646	R-HSA-163125 Post-translational modificationsynthesis of GPI-anchored proteins	https://reactome.org/PathwayBrowser/#/R-HSA-163125	THY1 RAET1L NEGR1 RTN4RL1 ULBP2 NTNG1
0.00744951	7	193	5.37914	R-HSA-112314 Neurotransmitter receptors and postsynaptic signal transmission	https://reactome.org/PathwayBrowser/#/R-HSA-112314	LIN7A NEFL GRIA4 DLG4 CAMK2B DLG2 LIN7B
0.00744951	6	80	6.50921	R-HSA-5628897 TP53 Regulates Metabolic Genes	https://reactome.org/PathwayBrowser/#/R-HSA-5628897	GPI COX5A YWHAB YWHAG YWHAZ YWHAH
0.00753794	6	56	6.32324	R-HSA-6794361 Neurexins and neuroligins	https://reactome.org/PathwayBrowser/#/R-HSA-6794361	LIN7A DLG4 DLG2 HOMER1 LIN7B SHANK1
0.00753794	4	24	11.3494	R-HSA-442742 CREB1 phosphorylation through NMDA receptor-mediated activation of RAS signaling	https://reactome.org/PathwayBrowser/#/R-HSA-442742	NEFL DLG4 CAMK2B DLG2
0.0117687	8	256	4.27658	R-HSA-112315 Transmission across Chemical Synapses	https://reactome.org/PathwayBrowser/#/R-HSA-112315	LIN7A NEFL ACHE GRIA4 DLG4 CAMK2B DLG2 LIN7B
0.0330264	5	53	5.76337	R-HSA-109606 Intrinsic Pathway for Apoptosis	https://reactome.org/PathwayBrowser/#/R-HSA-109606	YWHAB YWHAG PPP3R1 YWHAZ YWHAH
0.0330264	6	95	4.70879	R-HSA-9692914 SARS-CoV-1-host interactions	https://reactome.org/PathwayBrowser/#/R-HSA-9692914	YWHAB YWHAG PPIA FKBP1A YWHAZ YWHAH
0.033676	10	207	3.02341	R-HSA-5357801 Programmed Cell Death	https://reactome.org/PathwayBrowser/#/R-HSA-5357801	IRF1 PSMA4 PSMB5 YWHAB DCC YWHAG PPP3R1 YWHAZ YWHAH CHMP3
0.0384635	3	12	11.0657	R-HSA-9614399 Regulation of localization of FOXO transcription factors	https://reactome.org/PathwayBrowser/#/R-HSA-9614399	YWHAB YWHAG YWHAZ
0.0384635	3	24	11.0657	R-HSA-166208 mTORC1-mediated signalling	https://reactome.org/PathwayBrowser/#/R-HSA-166208	EIF4B YWHAB FKBP1A
0.0399248	9	283	3.13179	R-HSA-195258 RHO GTPase Effectors	https://reactome.org/PathwayBrowser/#/R-HSA-195258	YWHAB YWHAG YWHAZ DLG4 YWHAH PIN1 LIN7B NCKIPSD NUDC
0.0434788	4	72	6.70646	R-HSA-1445148 Translocation of SLC2A4 GLUT4 to the plasma membrane	https://reactome.org/PathwayBrowser/#/R-HSA-1445148	YWHAB YWHAG YWHAZ YWHAH
0.0434788	7	140	3.68855	R-HSA-9678108 SARS-CoV-1 Infection	https://reactome.org/PathwayBrowser/#/R-HSA-9678108	YWHAB YWHAG PPIA FKBP1A YWHAZ YWHAH CHMP3
0.0434788	3	25	10.0597	R-HSA-399719 Trafficking of AMPA receptors	https://reactome.org/PathwayBrowser/#/R-HSA-399719	GRIA4 DLG4 CAMK2B
0.0434788	3	25	10.0597	R-HSA-399721 Glutamate binding activation of AMPA receptors and synaptic plasticity	https://reactome.org/PathwayBrowser/#/R-HSA-399721	GRIA4 DLG4 CAMK2B
